# Rapid nanopore metagenomic sequencing and predictive susceptibility testing of positive blood cultures from intensive care patients with sepsis

**DOI:** 10.1101/2023.06.15.23291261

**Authors:** Patrick N. A. Harris, Michelle J. Bauer, Lukas Lüftinger, Stephan Beisken, Brian M. Forde, Ross Balch, Menino Cotta, Luregn Schlapbach, Sainath Raman, Kiran Shekar, Peter Kruger, Jeff Lipman, Seweryn Bialasiewicz, Lachlan Coin, Jason A. Roberts, David L. Paterson, Adam D. Irwin

## Abstract

**Background:** Direct metagenomic sequencing from positive blood culture (BC) broths, to identify bacteria and predict antimicrobial susceptibility, has been previously demonstrated using Illumina-based methods, but is relatively slow. We aimed to evaluate this approach using nanopore sequencing to provide more rapid results.

**Methods:** Patients with suspected sepsis in 4 intensive care units were prospectively enrolled. Human-depleted DNA was extracted from positive BC broths and sequenced using nanopore (MinION). Species abundance was estimated using Kraken2, and a cloud-based artificial intelligence (AI) system (AREScloud) provided *in silico* antimicrobial susceptibility testing (AST) from assembled contigs. These results were compared to conventional identification and phenotypic AST.

**Results:** Genus-level agreement between conventional methods and metagenomic whole genome sequencing (MG-WGS) was 96.2% (50/52), but increased to 100% in monomicrobial infections. In total, 262 high quality AREScloud AST predictions across 24 samples were made, exhibiting categorical agreement (CA) of 89.3%, with major error (MA) and very major error (VME) rates of 10.5% and 12.1%, respectively. Over 90% CA was achieved for some taxa (e.g. *Staphylococcus aureus*), but was suboptimal for *Pseudomonas aeruginosa* (CA 50%). In 470 AST predictions across 42 samples, with both high quality and exploratory-only predictions, overall CA, ME and VME rates were 87.7%, 8.3% and 28.4%. VME rates were inflated by false susceptibility calls in a small number of species / antibiotic combinations with few representative resistant isolates. Time to reporting from MG-WGS could be achieved within 8-16 hours from blood culture positivity.

**Conclusions:** Direct metagenomic sequencing from positive BC broths is feasible and can provide accurate predictive AST for some species and antibiotics, but is sub-optimal for a subset of common pathogens, with unacceptably high VME rates. Nanopore-based approaches may be faster but improvements in accuracy are required before it can be considered for clinical use. New developments in nanopore sequencing technology, and training of AI algorithms on larger and more diverse datasets may improve performance.
