## Supplementary Table S2 for "Rapid nanopore metagenomic sequencing and predictive susceptibility testing of positive blood cultures from intensive care patients with sepsis"

### Sheet: Content
Supplementary Table S2 - Contents
Sheet name	Content
BC_AREScloud_per_taxon	High quality MG-AST predictions by species
BC_AREScloud_per_compound	High quality MG-AST predictions by antibiotic
BC_AREScloud	High quality MG-AST predictions by antibiotic and species
BC_Exploratory_per_taxon	Exploratory MG-AST predictions by species
BC_Exploratory_per_compound	Exploratory MG-AST predictions by antibiotic
BC_Exploratory	Exploratory MG-AST predictions by antibiotic and species
Exclusion_reasons	Reason for exclusion in MG-AST analysis

### Sheet: BC_AREScloud_per_taxon
	Categorical Agreement	Major Error	Very Major Error	TN	FP	FN	TP
Enterococcus faecalis	1	0	0	4	0	0	1
Escherichia coli	0.878	0.092	0.235	59	6	4	13
Klebsiella aerogenes	0.833	0.2	0	8	2	0	2
Klebsiella pneumoniae	0.938	0.065	0	29	2	0	1
Pseudomonas aeruginosa	0.524	0.476		11	10	0	0
Staphylococcus aureus	0.972	0.032	0	92	3	0	12
Streptococcus pneumoniae	0.667	0.333		2	1	0	0
overall	0.893	0.105	0.121	205	24	4	29

### Sheet: BC_AREScloud_per_compound
	Categorical Agreement	Major Error	Very Major Error	TN	FP	FN	TP
amikacin	0.923	0.077		12	1	0	0
amoxicillin and clavulanic acid	1	0	0	8	0	0	2
ampicillin	0.833	0.333	0	2	1	0	3
benzylpenicillin	0.9	0.5	0	1	1	0	8
cefazolin	0.556	0.571	0	3	4	0	2
cefepime	0.778	0.25	0	6	2	0	1
cefoxitin	0.833	0.167		5	1	0	0
ceftazidime	0.692	0.333	0	8	4	0	1
ceftriaxone	0.889	0.125	0	7	1	0	1
ciprofloxacin	0.857	0.15	0	17	3	0	1
clindamycin	0.889	0.143	0	6	1	0	2
erythromycin	1	0	0	8	0	0	3
fusidic acid	1	0		9	0	0	0
gentamicin	0.955	0.048	0	20	1	0	1
linezolid	1	0		10	0	0	0
meropenem	0.833	0.167		10	2	0	0
mupirocin	0.889	0.111		8	1	0	0
rifampicin	0.889	0.111		8	1	0	0
sulfamethoxazole and trimethoprim	0.778	0	0.667	6	0	2	1
teicoplanin	1	0		10	0	0	0
tetracycline	1	0		9	0	0	0
ticarcillin and clavulanic acid	1	0		3	0	0	0
tobramycin	0.923	0	1	12	0	1	0
trimethoprim	0.9	0	0.25	6	0	1	3
vancomycin	1	0		11	0	0	0
overall	0.893	0.105	0.121	205	24	4	29

### Sheet: BC_AREScloud
Species	Compound	Categorical Agreement	Major Error	Very Major Error	TN	FP	FN	TP
Enterococcus faecalis	erythromycin	1		0	0	0	0	1
	gentamicin	1	0		1	0	0	0
	linezolid	1	0		1	0	0	0
	teicoplanin	1	0		1	0	0	0
	vancomycin	1	0		1	0	0	0
Escherichia coli	amikacin	0.833	0.167		5	1	0	0
	amoxicillin and clavulanic acid	1	0		6	0	0	0
	ampicillin	0.833	0.333	0	2	1	0	3
	cefazolin	0.4	0.75	0	1	3	0	1
	cefepime	1	0	0	5	0	0	1
	cefoxitin	0.833	0.167		5	1	0	0
	ceftazidime	1	0	0	5	0	0	1
	ceftriaxone	1	0	0	5	0	0	1
	ciprofloxacin	1	0	0	5	0	0	1
	gentamicin	1	0	0	5	0	0	1
	meropenem	1	0		6	0	0	0
	sulfamethoxazole and trimethoprim	0.6	0	0.667	2	0	2	1
	tobramycin	0.833	0	1	5	0	1	0
	trimethoprim	0.833	0	0.25	2	0	1	3
Klebsiella aerogenes	amikacin	1	0		1	0	0	0
	amoxicillin and clavulanic acid	1		0	0	0	0	1
	cefazolin	1		0	0	0	0	1
	ceftazidime	0	1		0	1	0	0
	ceftriaxone	0	1		0	1	0	0
	ciprofloxacin	1	0		1	0	0	0
	gentamicin	1	0		1	0	0	0
	meropenem	1	0		1	0	0	0
	sulfamethoxazole and trimethoprim	1	0		1	0	0	0
	ticarcillin and clavulanic acid	1	0		1	0	0	0
	tobramycin	1	0		1	0	0	0
	trimethoprim	1	0		1	0	0	0
Klebsiella pneumoniae	amikacin	1	0		3	0	0	0
	amoxicillin and clavulanic acid	1	0	0	2	0	0	1
	cefazolin	0.667	0.333		2	1	0	0
	ceftazidime	1	0		3	0	0	0
	ceftriaxone	1	0		2	0	0	0
	ciprofloxacin	0.5	0.5		1	1	0	0
	gentamicin	1	0		3	0	0	0
	meropenem	1	0		2	0	0	0
	sulfamethoxazole and trimethoprim	1	0		3	0	0	0
	ticarcillin and clavulanic acid	1	0		2	0	0	0
	tobramycin	1	0		3	0	0	0
	trimethoprim	1	0		3	0	0	0
Pseudomonas aeruginosa	amikacin	1	0		3	0	0	0
	cefepime	0.333	0.667		1	2	0	0
	ceftazidime	0	1		0	3	0	0
	ciprofloxacin	0.333	0.667		1	2	0	0
	gentamicin	0.667	0.333		2	1	0	0
	meropenem	0.333	0.667		1	2	0	0
	tobramycin	1	0		3	0	0	0
Staphylococcus aureus	benzylpenicillin	1	0	0	1	0	0	8
	ciprofloxacin	1	0		9	0	0	0
	clindamycin	0.889	0.143	0	6	1	0	2
	erythromycin	1	0	0	7	0	0	2
	fusidic acid	1	0		9	0	0	0
	gentamicin	1	0		8	0	0	0
	linezolid	1	0		9	0	0	0
	mupirocin	0.889	0.111		8	1	0	0
	rifampicin	0.889	0.111		8	1	0	0
	teicoplanin	1	0		9	0	0	0
	tetracycline	1	0		9	0	0	0
	vancomycin	1	0		9	0	0	0
Streptococcus pneumoniae	benzylpenicillin	0	1		0	1	0	0
	erythromycin	1	0		1	0	0	0
	vancomycin	1	0		1	0	0	0
overall	overall	0.893	0.105	0.121	205	24	4	29

### Sheet: BC_Exploratory_per_taxon
	Categorical Agreement	Major Error	Very Major Error	TN	FP	FN	TP	ME
Aeromonas	0.7	0	1	7	0	3	0	1
Enterobacter cloacae	0.923	0.074	0.083	25	2	1	11	0.0833333
Enterococcus faecalis	1	0	0	5	0	0	1	0
Escherichia coli	0.865	0.087	0.3	63	6	6	14	0.3
Haemophilus influenzae	1	0		2	0	0	0
Klebsiella aerogenes	0.933	0.091	0	10	1	0	4	0
Klebsiella pneumoniae	0.9	0.111	0	32	4	0	4	0
Ochrobactrum anthropi	0.875	0	0.333	5	0	1	2	0.333333
Pseudomonas aeruginosa	0.5	0.455	1	12	10	2	0	1
Staphylococcus aureus	0.966	0.029	0.077	100	3	1	12	0.0769231
Staphylococcus capitis	0.833	0	0.5	8	0	2	2	0.5
Staphylococcus epidermidis	0.855	0.071	0.35	52	4	7	13	0.35
Staphylococcus haemolyticus	0.667	0	0.571	5	0	4	3	0.571429
Staphylococcus lugdunensis	1	0	0	12	0	0	1	0
Streptococcus dysgalactiae	1	0		2	0	0	0
Streptococcus pneumoniae	0.75	0.25		3	1	0	0
Streptococcus pyogenes	1	0	0	1	0	0	1	0
overall	0.877	0.083	0.284	344	31	27	68	470

### Sheet: BC_Exploratory_per_compound
	Categorical Agreement	Major Error	Very Major Error	TN	FP	FN	TP
amikacin	0.944	0.056		17	1	0	0
amoxicillin and clavulanic acid	0.933	0	0.143	8	0	1	6
ampicillin	0.941	0.2	0	4	1	0	12
benzylpenicillin	0.9	0.5	0	1	1	0	8
cefalotin	0.667	0	1	12	0	6	0
cefazolin	0.556	0.571	0	3	4	0	2
cefepime	0.882	0.125	0	14	2	0	1
cefoxitin	0.75	0.375	0	5	3	0	4
ceftazidime	0.778	0.267	0	11	4	0	3
ceftriaxone	0.812	0.077	0.667	12	1	2	1
ciprofloxacin	0.857	0.094	0.667	29	3	2	1
clindamycin	0.833	0.167	0.167	10	2	1	5
erythromycin	1	0	0	13	0	0	11
fusidic acid	1	0	0	17	0	0	1
gentamicin	0.973	0.03	0	32	1	0	4
linezolid	1	0		19	0	0	0
meropenem	0.824	0.125	1	14	2	1	0
mupirocin	0.833	0.188	0	13	3	0	2
rifampicin	0.889	0.059	1	16	1	1	0
sulfamethoxazole and trimethoprim	0.778	0	0.667	6	0	2	1
teicoplanin	0.947	0	1	18	0	1	0
tetracycline	0.778	0.071	0.75	13	1	3	1
ticarcillin and clavulanic acid	0.688	0.1	0.667	9	1	4	2
tobramycin	0.944	0	1	17	0	1	0
trimethoprim	0.857	0	0.4	9	0	2	3
vancomycin	1	0		22	0	0	0
overall	0.877	0.083	0.284	344	31	27	68

### Sheet: BC_Exploratory
Species	Compound	Categorical Agreement	Major Error	Very Major Error	TN	FP	FN	TP
Aeromonas	amikacin	1	0		1	0	0	0
	amoxicillin and clavulanic acid	0		1	0	0	1	0
	cefepime	1	0		1	0	0	0
	ceftazidime	1	0		1	0	0	0
	ceftriaxone	1	0		1	0	0	0
	ciprofloxacin	1	0		1	0	0	0
	gentamicin	1	0		1	0	0	0
	meropenem	0		1	0	0	1	0
	tobramycin	1	0		1	0	0	0
	trimethoprim	0		1	0	0	1	0
Enterobacter cloacae	amikacin	1	0		3	0	0	0
	amoxicillin and clavulanic acid	1		0	0	0	0	3
	ampicillin	1		0	0	0	0	3
	cefepime	1	0		3	0	0	0
	cefoxitin	1		0	0	0	0	3
	ceftazidime	0.667	0.5	0	1	1	0	1
	ceftriaxone	0.667	0	1	2	0	1	0
	ciprofloxacin	1	0		3	0	0	0
	gentamicin	1	0		3	0	0	0
	meropenem	1	0		3	0	0	0
	ticarcillin and clavulanic acid	0.667	0.5	0	1	1	0	1
	tobramycin	1	0		3	0	0	0
	trimethoprim	1	0		3	0	0	0
Enterococcus faecalis	ampicillin	1	0		1	0	0	0
	erythromycin	1		0	0	0	0	1
	gentamicin	1	0		1	0	0	0
	linezolid	1	0		1	0	0	0
	teicoplanin	1	0		1	0	0	0
	vancomycin	1	0		1	0	0	0
Escherichia coli	amikacin	0.833	0.167		5	1	0	0
	amoxicillin and clavulanic acid	1	0		6	0	0	0
	ampicillin	0.833	0.333	0	2	1	0	3
	cefazolin	0.4	0.75	0	1	3	0	1
	cefepime	1	0	0	5	0	0	1
	cefoxitin	0.833	0.167		5	1	0	0
	ceftazidime	1	0	0	5	0	0	1
	ceftriaxone	1	0	0	5	0	0	1
	ciprofloxacin	1	0	0	5	0	0	1
	erythromycin	1		0	0	0	0	1
	gentamicin	1	0	0	5	0	0	1
	meropenem	1	0		6	0	0	0
	sulfamethoxazole and trimethoprim	0.6	0	0.667	2	0	2	1
	ticarcillin and clavulanic acid	0.667	0	1	4	0	2	0
	tobramycin	0.833	0	1	5	0	1	0
	trimethoprim	0.833	0	0.25	2	0	1	3
Haemophilus influenzae	ampicillin	1	0		1	0	0	0
	ceftriaxone	1	0		1	0	0	0
Klebsiella aerogenes	amikacin	1	0		1	0	0	0
	amoxicillin and clavulanic acid	1		0	0	0	0	1
	ampicillin	1		0	0	0	0	1
	cefazolin	1		0	0	0	0	1
	cefepime	1	0		1	0	0	0
	cefoxitin	1		0	0	0	0	1
	ceftazidime	1	0		1	0	0	0
	ceftriaxone	0	1		0	1	0	0
	ciprofloxacin	1	0		1	0	0	0
	gentamicin	1	0		1	0	0	0
	meropenem	1	0		1	0	0	0
	sulfamethoxazole and trimethoprim	1	0		1	0	0	0
	ticarcillin and clavulanic acid	1	0		1	0	0	0
	tobramycin	1	0		1	0	0	0
	trimethoprim	1	0		1	0	0	0
Klebsiella pneumoniae	amikacin	1	0		3	0	0	0
	amoxicillin and clavulanic acid	1	0	0	2	0	0	1
	ampicillin	1		0	0	0	0	3
	cefazolin	0.667	0.333		2	1	0	0
	cefepime	1	0		3	0	0	0
	cefoxitin	0	1		0	2	0	0
	ceftazidime	1	0		3	0	0	0
	ceftriaxone	1	0		2	0	0	0
	ciprofloxacin	0.5	0.5		1	1	0	0
	gentamicin	1	0		3	0	0	0
	meropenem	1	0		2	0	0	0
	sulfamethoxazole and trimethoprim	1	0		3	0	0	0
	ticarcillin and clavulanic acid	1	0		2	0	0	0
	tobramycin	1	0		3	0	0	0
	trimethoprim	1	0		3	0	0	0
Ochrobactrum anthropi	amikacin	1	0		1	0	0	0
	ceftazidime	1		0	0	0	0	1
	ceftriaxone	0		1	0	0	1	0
	ciprofloxacin	1	0		1	0	0	0
	gentamicin	1	0		1	0	0	0
	meropenem	1	0		1	0	0	0
	ticarcillin and clavulanic acid	1		0	0	0	0	1
	tobramycin	1	0		1	0	0	0
Pseudomonas aeruginosa	amikacin	1	0		3	0	0	0
	cefepime	0.333	0.667		1	2	0	0
	ceftazidime	0	1		0	3	0	0
	ciprofloxacin	0.333	0.667		1	2	0	0
	gentamicin	0.667	0.333		2	1	0	0
	meropenem	0.333	0.667		1	2	0	0
	ticarcillin and clavulanic acid	0.333	0	1	1	0	2	0
	tobramycin	1	0		3	0	0	0
Staphylococcus aureus	benzylpenicillin	1	0	0	1	0	0	8
	cefalotin	0.889	0	1	8	0	1	0
	ciprofloxacin	1	0		9	0	0	0
	clindamycin	0.889	0.143	0	6	1	0	2
	erythromycin	1	0	0	7	0	0	2
	fusidic acid	1	0		9	0	0	0
	gentamicin	1	0		8	0	0	0
	linezolid	1	0		9	0	0	0
	mupirocin	0.889	0.111		8	1	0	0
	rifampicin	0.889	0.111		8	1	0	0
	teicoplanin	1	0		9	0	0	0
	tetracycline	1	0		9	0	0	0
	vancomycin	1	0		9	0	0	0
Staphylococcus capitis	cefalotin	0		1	0	0	1	0
	ciprofloxacin	1	0		1	0	0	0
	clindamycin	0		1	0	0	1	0
	erythromycin	1		0	0	0	0	1
	fusidic acid	1	0		1	0	0	0
	gentamicin	1	0		1	0	0	0
	linezolid	1	0		1	0	0	0
	mupirocin	1		0	0	0	0	1
	rifampicin	1	0		1	0	0	0
	teicoplanin	1	0		1	0	0	0
	tetracycline	1	0		1	0	0	0
	vancomycin	1	0		1	0	0	0
Staphylococcus epidermidis	amoxicillin and clavulanic acid	1		0	0	0	0	1
	ampicillin	1		0	0	0	0	1
	cefalotin	0.5	0	1	3	0	3	0
	ciprofloxacin	0.833	0	1	5	0	1	0
	clindamycin	0.833	0.25	0	3	1	0	2
	erythromycin	1	0	0	3	0	0	4
	fusidic acid	1	0	0	5	0	0	1
	gentamicin	1	0	0	5	0	0	2
	linezolid	1	0		6	0	0	0
	mupirocin	0.667	0.4	0	3	2	0	1
	rifampicin	1	0		6	0	0	0
	teicoplanin	0.833	0	1	5	0	1	0
	tetracycline	0.5	0.333	0.667	2	1	2	1
	vancomycin	1	0		6	0	0	0
Staphylococcus haemolyticus	cefalotin	0		1	0	0	1	0
	ciprofloxacin	0		1	0	0	1	0
	clindamycin	1		0	0	0	0	1
	erythromycin	1		0	0	0	0	1
	fusidic acid	1	0		1	0	0	0
	gentamicin	1		0	0	0	0	1
	linezolid	1	0		1	0	0	0
	mupirocin	1	0		1	0	0	0
	rifampicin	0		1	0	0	1	0
	teicoplanin	1	0		1	0	0	0
	tetracycline	0		1	0	0	1	0
	vancomycin	1	0		1	0	0	0
Staphylococcus lugdunensis	ampicillin	1		0	0	0	0	1
	cefalotin	1	0		1	0	0	0
	ciprofloxacin	1	0		1	0	0	0
	clindamycin	1	0		1	0	0	0
	erythromycin	1	0		1	0	0	0
	fusidic acid	1	0		1	0	0	0
	gentamicin	1	0		1	0	0	0
	linezolid	1	0		1	0	0	0
	mupirocin	1	0		1	0	0	0
	rifampicin	1	0		1	0	0	0
	teicoplanin	1	0		1	0	0	0
	tetracycline	1	0		1	0	0	0
	vancomycin	1	0		1	0	0	0
Streptococcus dysgalactiae	erythromycin	1	0		1	0	0	0
	vancomycin	1	0		1	0	0	0
Streptococcus pneumoniae	benzylpenicillin	0	1		0	1	0	0
	ceftriaxone	1	0		1	0	0	0
	erythromycin	1	0		1	0	0	0
	vancomycin	1	0		1	0	0	0
Streptococcus pyogenes	erythromycin	1		0	0	0	0	1
	vancomycin	1	0		1	0	0	0
overall	overall	0.877	0.083	0.284	344	31	27	68	470

### Sheet: Exclusion_reasons
Library	Reason for exclusion from analysis
9419-32	insufficient reads for assembly
9420-14	no overlap between provided and supplied AST results
9420-58	insufficient reads for assembly
9421-05	no overlap between provided and supplied AST results
9421-30	insufficient reads for assembly
9420-80	insufficient reads for assembly
